# Sex and autism share cell type-specific effects on cortical gene expression

**DOI:** 10.64898/2026.10.28.26366315

**Authors:** Gabrielle Dugan, Alex R. DeCasien, Ramin Ali Marandi Ghoddousi, Rachel Smith, Siyuan Liu, Pavan Auluck, Stefano Marenco, Daniel Geschwind, Jason P. Lerch, Armin Raznahan

## Abstract

Potent sex effects on the prevalence and presentation of autism could theoretically reflect overlapping neurobiology, but tests in brain gene expression have so far been limited to bulk tissue — overlooking cell type heterogeneity. Here, we use newly available single-nucleus RNA-sequencing datasets, to test if regional, cell type-specific sex effects on gene expression overlap with those of autism (using schizophrenia as a comparison condition). Cellular gene expression effects were estimated for sex across six cortical regions (169 samples, 30 individuals), and for autism (63 individuals, 33 cases), and schizophrenia (140 individuals, 65 cases) in frontal cortex. Genes with significant sex effects showed a stronger overlap with those differentially expressed in autism than schizophrenia. Multivariate analyses revealed a significant shared axis of transcriptomic effects between sex and autism (but not schizophrenia). This axis featured a protein-protein interaction network enriched for autism risk genes and synaptic biology, downregulated in autism across cell types, and female biased in fusiform neurons, but male biased in angular gyrus glial cells. Thus, the autism transcriptomic signatures in frontal cortex show cell type- and region-specific alignments with sex effects on gene expression — pointing to a complexity in overlaps that informs theoretical models of sex modulation of autism liability.
