## Supplementary material for "Sex and autism share cell type-specific effects on cortical gene expression": Table S1

### Sheet: Sheet1
Dataset	Number of Individuals	Males	Females	Case	Control	Average Age	Average PMI	Average pH	Cause of Death	Differential Gene Expression Model	Brain Region (Samples, if reported)
Sex	30	15	15	NA	NA	(range = 26-78)	31.92	6.48	Not reported	~ 0 + Sex + age + PMI + RIN + nreads + total_cells	FusGyr (n=33), AngGyr (n=29), CauIns (n=30), InfLTO (n=29), IntSulc (n=31), RetCor (n=27)
Autism	63	52	11	33	30	20	25.37	6.69	Reported in Sup Table 1 A of Wamsley et al.	~ Diagnosis + Age + PMI + BrainRegion + SeqBatch + Mito_perc + ngenes (Done by a beta regression of covariates)	PFC and BA4/6
Schizophrenia	140	85	55	65	75	reported in ranges	17.63	Not reported	Not reported	~diagnosis + age+ sex + PMI + log (average number of UMIs captured per cell)	PFC (n=140)
